# Early pregnancy metabolomics and risk of offspring heart defects: a matched case-control study

**DOI:** 10.64898/2026.05.08.26352715

**Authors:** Katerina Nastou, Filip Ottosson, Amalie Bøggild Schmidt, Giulia Corn, Frank Geller, Sanne Grundvad Boelt, Nadia MacSween, Jan Wohlfahrt, Marie Lund, Mads Melbye, Madeleine Ernst, Bjarke Feenstra

**Author notes:** equal contribution (Katerina Nastou, Filip Ottosson).

## Abstract

Congenital heart defects (CHDs) are the most common congenital malformations and often arise from perturbations during early embryonic development. Maternal metabolic disturbances in early pregnancy may contribute to CHD risk, but evidence from early first-trimester metabolomics studies is limited. We conducted an untargeted metabolomics case-control study using early first-trimester maternal plasma samples (gestational weeks 4–10) from the Danish National Birth Cohort. Metabolite profiling was performed via liquid chromatography-tandem mass spectrometry (LC-MS/MS) on 160 matched CHD case-control pairs (320 total samples). Conditional logistic regression and interaction analysis were used to identify metabolites associated with CHD risk or specific cardiac phenotypes. A total of 1,471 metabolite features were measured with 69 metabolites being associated with CHD at nominal significance (p < 0.05). These included a desaturated analog of sphingosine-1-phosphate (S1P), isoleucylproline and an arginine related metabolite. However, after false discovery rate correction for multiple testing no metabolites remained significant. While these findings do not preclude that subtle metabolic variation may exist in early pregnancy among CHD cases, they also underscore the challenges of biomarker discovery in this context. This work highlights the potential of early-pregnancy metabolomics for CHD biomarker discovery, and points toward more targeted future studies with improved sample collection protocols, pre-specified pathway panels, and phenotype-homogeneous analyses to better capture the subtle metabolic variation that may underlie CHD risk.
