## Supplementary Table 1 for "Early pregnancy metabolomics and risk of offspring heart defects: a matched case-control study"

### Sheet: Sheet1
Supplementary Table 1. Annotations of significant metabolites from adjusted Conditional Logistic Regression (CLR). Odds Ratios (OR) from CLR reported with unit = 1 SD increase in metabolite.
Feature ID	Case vs control (per 1 SD) OR [95% CI]	p-value	FDR	parent mass	RT mean	MS level	Curated Annotation	Annotation Method	Metabolite Annotation Level
525	1.71 (1.25, 2.32)	0.001	0.61	418.879	0.5473	MS2	-	-	4
527	1.66 (1.23, 2.23)	0.001	0.61	486.866	0.5474	MS1	-	-	4
504	1.58 (1.18, 2.11)	0.002	0.78	493.859	0.5258	MS1	-	-	4
421	1.54 (1.17, 2.02)	0.002	0.78	437.886	0.5253	MS1	-	-	4
500	1.58 (1.17, 2.14)	0.003	0.78	380.897	0.5277	MS2	Amino acid and derivatives	GNPS	3
482	1.55 (1.15, 2.08)	0.004	0.89	432.856	0.5223	MS1	-	-	4
352	1.52 (1.14, 2.05)	0.005	0.91	428.882	0.5247	MS1	-	-	4
524	1.57 (1.14, 2.16)	0.005	0.91	356.909	0.5513	MS1	-	-	4
2354	1.46 (1.11, 1.91)	0.007	0.91	229.154	1.4653	MS2	Isoleucylproline	Sirius+CSI:FingerID	2–3
606	1.47 (1.11, 1.95)	0.007	0.91	828.806	0.5848	MS1	-	-	4
1440	1.43 (1.10, 1.86)	0.007	0.91	381.986	0.8645	MS1	-	-	4
1827	0.67 (0.50, 0.90)	0.008	0.91	279.988	1.1295	MS1	-	-	4
612	1.52 (1.11, 2.07)	0.009	0.91	567.892	0.578	MS1	-	-	4
1708	1.38 (1.08, 1.77)	0.01	0.91	298.025	1.0226	MS1	-	-	4
675	0.68 (0.51, 0.91)	0.01	0.91	124.923	0.5899	MS1	-	-	4
448	1.52 (1.10, 2.10)	0.011	0.91	474.833	0.5249	MS1	-	-	4
638	1.48 (1.09, 2.01)	0.012	0.91	854.811	0.5835	MS1	-	-	4
650	0.69 (0.52, 0.92)	0.012	0.91	818.772	0.5887	MS1	-	-	4
491	1.44 (1.08, 1.91)	0.012	0.91	296.944	0.5281	MS1	-	-	4
428	1.46 (1.08, 1.96)	0.012	0.91	492.844	0.5252	MS1	-	-	4
1079	1.41 (1.06, 1.86)	0.017	0.96	370.741	0.6548	MS1	-	-	4
442	1.43 (1.07, 1.93)	0.017	0.96	232.928	0.5211	MS2	Amino acid and derivatives	GNPS	3
1914	0.73 (0.56, 0.95)	0.018	0.96	236.991	1.1269	MS1	-	-	4
626	0.71 (0.53, 0.94)	0.018	0.96	328.885	0.5881	MS1	-	-	4
685	0.70 (0.52, 0.94)	0.018	0.96	614.81	0.5895	MS1	-	-	4
644	0.70 (0.52, 0.94)	0.018	0.96	38.9632	0.5863	MS1	-	-	4
487	1.41 (1.05, 1.89)	0.021	0.96	255.943	0.5219	MS1	-	-	4
548	1.40 (1.05, 1.86)	0.021	0.96	492.884	0.5569	MS1	-	-	4
651	0.71 (0.53, 0.95)	0.023	0.96	547.826	0.5888	MS1	-	-	4
583	1.44 (1.05, 1.96)	0.023	0.96	431.917	0.5762	MS1	-	-	4
684	0.71 (0.53, 0.96)	0.024	0.96	546.823	0.5896	MS1	-	-	4
2223	0.71 (0.53, 0.96)	0.024	0.96	259.005	1.3435	MS2	Organic acids and derivatives	Sirius+CSI:FingerID	3
461	1.35 (1.04, 1.76)	0.025	0.96	254.932	0.5237	MS1	-	-	4
10866	0.75 (0.59, 0.97)	0.026	0.96	581.295	10.6535	MS1	-	-	4
599	1.41 (1.04, 1.92)	0.026	0.96	90.9766	0.5799	MS2	Arginine related metabolite	GNPS	2–3
359	1.41 (1.04, 1.92)	0.027	0.96	494.875	0.5254	MS1	-	-	4
1084	1.34 (1.03, 1.73)	0.027	0.96	200.859	0.6186	MS1	-	-	4
672	0.72 (0.54, 0.97)	0.028	0.96	532.848	0.5878	MS1	-	-	4
6786	1.36 (1.03, 1.79)	0.03	0.96	386.29	8.3131	MS1	-	-	4
7193	1.37 (1.03, 1.83)	0.031	0.96	371.298	8.823	MS1	-	-	4
688	0.73 (0.55, 0.97)	0.032	0.96	616.809	0.5898	MS1	-	-	4
478	1.54 (1.03, 2.30)	0.034	0.96	67.5101	0.5225	MS1	-	-	4
8064	1.32 (1.02, 1.72)	0.035	0.96	378.24	9.5461	MS2	Desaturated analog of sphingosine-1-phosphate	GNPS, Sirius+CSI:FingerID	2–3
1568	0.75 (0.58, 0.98)	0.035	0.96	208.997	0.9028	MS2	Organoheterocyclic compound	CANOPUS	3
10762	1.31 (1.02, 1.69)	0.036	0.96	521.331	10.6418	MS1	-	-	4
635	1.35 (1.02, 1.78)	0.036	0.96	760.819	0.5858	MS1	-	-	4
2034	1.31 (1.02, 1.68)	0.037	0.96	193.002	1.167	MS2	Organoheterocyclic compound	-	3
2081	1.37 (1.02, 1.84)	0.037	0.96	166.086	1.2161	MS1	-	-	4
958	1.33 (1.02, 1.73)	0.037	0.96	119.089	0.6707	MS1	-	-	4
419	0.76 (0.58, 0.98)	0.037	0.96	242	0.5239	MS1	-	-	4
666	1.39 (1.02, 1.91)	0.037	0.96	447.891	0.5841	MS1	-	-	4
569	0.77 (0.60, 0.99)	0.038	0.96	207.05	0.5633	MS1	-	-	4
1195	1.34 (1.02, 1.78)	0.038	0.96	83.0602	0.7179	MS1	-	-	4
623	0.74 (0.55, 0.98)	0.039	0.96	682.797	0.5894	MS1	-	-	4
13985	0.77 (0.60, 0.99)	0.039	0.96	301.211	11.6206	MS1	-	-	4
654	1.34 (1.01, 1.78)	0.039	0.96	515.878	0.5844	MS1	-	-	4
690	0.74 (0.55, 0.99)	0.04	0.96	480.834	0.592	MS1	-	-	4
1045	1.36 (1.01, 1.82)	0.041	0.96	258.818	0.6172	MS1	-	-	4
631	1.34 (1.01, 1.79)	0.043	0.96	719.84	0.5829	MS1	-	-	4
581	1.36 (1.01, 1.84)	0.043	0.96	363.93	0.5774	MS1	-	-	4
7882	1.34 (1.01, 1.77)	0.043	0.96	473.307	9.4031	MS1	-	-	4
591	1.36 (1.01, 1.84)	0.045	0.96	227.955	0.5743	MS1	-	-	4
691	0.74 (0.55, 0.99)	0.046	0.96	630.784	0.5909	MS1	-	-	4
621	1.36 (1.01, 1.83)	0.046	0.96	812.832	0.5777	MS1	-	-	4
870	1.37 (1.01, 1.88)	0.047	0.96	360.075	0.6576	MS1	-	-	4
1419	1.33 (1.00, 1.76)	0.047	0.96	317.056	0.8407	MS2	Amino acid and derivatives	Sirius+CSI:FingerID	3
646	1.33 (1.00, 1.77)	0.048	0.96	584.862	0.5842	MS1	-	-	4
686	0.75 (0.57, 1.00)	0.048	0.96	190.912	0.5906	MS1	-	-	4
628	1.35 (1.00, 1.83)	0.049	0.96	846.825	0.5782	MS1	-	-	4
